# Disparities in ABO Blood Type Determination Across Diverse Ancestries: A Systematic Review and Validation in the *All of Us* Research Program

**DOI:** 10.1101/2024.02.21.24302372

**Authors:** Kiana L. Martinez, Andrew Klein, Jennifer R. Martin, Chinwuwanuju U. Sampson, Jason B. Giles, Madison L. Beck, Krupa Bhakta, Gino Quatraro, Juvie Farol, Jason H. Karnes

**Author notes:** Correspondence to: Jason H. Karnes, PharmD, PhD Associate Professor, University of Arizona R. Ken Coit College of Pharmacy 1295 N Martin AVE, Tucson, AZ 85721.

## Abstract

**Background:** ABO blood types have widespread clinical use and robust associations with cardiovascular disease. Many studies determine ABO blood types using tag single nucleotide polymorphisms (tSNPs) to characterize functional variation. However, tSNPs with low linkage disequilibrium (LD) may promote misinference of ABO blood types, particularly in diverse populations.

**Methods:** Bibliographic databases were searched for studies (2005-2022) using tSNPs to determine ABO alleles in accordance with PRISMA 2020 guidelines. We calculated linkage between tSNPs and functional variants across inferred continental ancestry groups from 1000 Genomes (AFR, AMR, EAS, EUR). We compared r^2^ across ancestry and assessed real-world consequences by comparing tSNP-derived blood types to serology in a large, diverse population from the *All of Us* Research Program (AoURP).

**Results:** We observe a lack of phasing and frequent use of inappropriate tSNPs in blood type determination, particularly for O alleles. Linkage between functional variants and O allele tSNPs was significantly lower in African (median r^2^=0.443) compared to East Asian (r^2^=0.946, p=1.1×10-5) and European (r^2^=0.869, p=0.023). In AoURP, discordance between tSNP-derived blood types and serology was high across all SNPs in African ancestry individuals and linkage was strongly correlated with discordance across all ancestries (ρ=-0.90, p=3.08×10-23).

**Conclusion:** We observe common use of inappropriate tSNPs to determine ABO blood type, particularly for O alleles and with some tSNPs mistyping up to 58% of individuals. Our results highlight the lack of transferability of tSNPs across ancestries and potential exacerbation of disparities in genomic research for underrepresented populations.
