## Supplementary Table S15 for "Disparities in ABO Blood Type Determination Across Diverse Ancestries: A Systematic Review and Validation in the *All of Us* Research Program"

Tag SNP	Population	Count	Median	Mean	Standard Deviation	Minimum	25%	50%	75%	Maximum	Functional Variant
rs505922	AFR	7	0.4492	0.446385714	0.117613639	0.2187	0.4288	0.4492	0.4978	0.6036	rs8176719
rs514659	AFR	7	0.3055	0.308014286	0.067141131	0.209	0.26205	0.3055	0.3644	0.3887	rs8176719
rs529565	AFR	7	0.3941	0.392514286	0.067356154	0.2932	0.34785	0.3941	0.44235	0.4799	rs8176719
rs612169	AFR	7	0.3055	0.307185714	0.067949722	0.209	0.25915	0.3055	0.3644	0.3887	rs8176719
rs657152	AFR	7	0.3828	0.3507	0.082651659	0.216	0.29805	0.3828	0.4034	0.4532	rs8176719
rs687289	AFR	7	0.4501	0.454685714	0.072501182	0.3613	0.4076	0.4501	0.4959	0.5644	rs8176719
rs8176645	AFR	7	0.4309	0.401485714	0.075123175	0.2932	0.34785	0.4309	0.43955	0.5115	rs8176719
rs8176693	AFR	7	0.2378	0.286028571	0.085613233	0.2023	0.21885	0.2378	0.3585	0.4074	rs8176719
rs8176704	AFR	7	0.1178	0.1404	0.061198911	0.0787	0.09555	0.1178	0.1787	0.2378	rs8176719
rs8176719	AFR	7	1	1	0	1	1	1	1	1	rs8176719
rs505922	AMR	4	0.8417	0.83225	0.116123397	0.6868	0.773425	0.8417	0.900525	0.9588	rs8176719
rs514659	AMR	4	0.802	0.821325	0.118217719	0.7225	0.7228	0.802	0.900525	0.9588	rs8176719
rs529565	AMR	4	0.8211	0.81435	0.133047773	0.6564	0.734925	0.8211	0.900525	0.9588	rs8176719
rs612169	AMR	4	0.802	0.821325	0.118217719	0.7225	0.7228	0.802	0.900525	0.9588	rs8176719
rs657152	AMR	4	0.91755	0.921725	0.070219816	0.8518	0.868675	0.91755	0.9706	1	rs8176719
rs687289	AMR	4	0.8533	0.846975	0.111100686	0.7225	0.770425	0.8533	0.92985	0.9588	rs8176719
rs8176645	AMR	4	0.95815	0.9163	0.113350989	0.7489	0.90385	0.95815	0.9706	1	rs8176719
rs8176693	AMR	4	0.1787	0.163875	0.089319553	0.0439	0.128725	0.1787	0.21385	0.2542	rs8176719
rs8176704	AMR	4	0.1273	0.13365	0.052721501	0.0838	0.09355	0.1273	0.1674	0.1962	rs8176719
rs8176719	AMR	4	1	1	0	1	1	1	1	1	rs8176719
rs505922	EAS	5	0.9614	0.94244	0.059982522	0.8479	0.923	0.9614	0.9799	1	rs8176719
rs514659	EAS	5	0.9614	0.95132	0.048636786	0.8733	0.942	0.9614	0.9799	1	rs8176719
rs529565	EAS	5	0.9401	0.93448	0.056296154	0.8479	0.923	0.9401	0.9614	1	rs8176719
rs612169	EAS	5	0.9614	0.95132	0.048636786	0.8733	0.942	0.9614	0.9799	1	rs8176719
rs657152	EAS	5	0.924	0.92352	0.031217575	0.8733	0.9236	0.924	0.9399	0.9568	rs8176719
rs687289	EAS	5	0.9805	0.97324	0.028223536	0.9251	0.9799	0.9805	0.9807	1	rs8176719
rs8176645	EAS	5	0.9614	0.94244	0.059982522	0.8479	0.923	0.9614	0.9799	1	rs8176719
rs8176693	EAS	5	0.4447	0.40226	0.096973672	0.2989	0.3004	0.4447	0.4562	0.5111	rs8176719
rs8176704	EAS	0									rs8176719
rs8176719	EAS	5	1	1	0	1	1	1	1	1	rs8176719
rs505922	EUR	5	0.8642	0.8661	0.067038273	0.7713	0.8518	0.8642	0.8854	0.9578	rs8176719
rs514659	EUR	5	0.8449	0.85428	0.061569205	0.7713	0.8332	0.8449	0.8854	0.9366	rs8176719
rs529565	EUR	5	0.8518	0.8582	0.060477806	0.7713	0.8459	0.8518	0.8854	0.9366	rs8176719
rs612169	EUR	5	0.8449	0.85082	0.063505645	0.7713	0.8159	0.8449	0.8854	0.9366	rs8176719
rs657152	EUR	5	0.962	0.97122	0.017564937	0.9575	0.9607	0.962	0.9759	1	rs8176719
rs687289	EUR	5	0.8449	0.85846	0.068835841	0.7713	0.8332	0.8449	0.8854	0.9575	rs8176719
rs8176645	EUR	5	0.9787	0.97522	0.021502256	0.9407	0.9759	0.9787	0.9808	1	rs8176719
rs8176693	EUR	5	0.1248	0.13464	0.036601544	0.1007	0.1221	0.1248	0.1284	0.1972	rs8176719
rs8176704	EUR	5	0.1741	0.16686	0.042746555	0.1042	0.1466	0.1741	0.1994	0.21	rs8176719
rs8176719	EUR	5	1	1	0	1	1	1	1	1	rs8176719
rs505922	SAS	5	0.9313	0.93366	0.027978438	0.9045	0.9174	0.9313	0.9367	0.9784	rs8176719
rs514659	SAS	5	0.9313	0.93366	0.027978438	0.9045	0.9174	0.9313	0.9367	0.9784	rs8176719
rs529565	SAS	5	0.9313	0.93366	0.027978438	0.9045	0.9174	0.9313	0.9367	0.9784	rs8176719
rs612169	SAS	5	0.9313	0.93366	0.027978438	0.9045	0.9174	0.9313	0.9367	0.9784	rs8176719
rs657152	SAS	5	1	0.99584	0.009302043	0.9792	1	1	1	1	rs8176719
rs687289	SAS	5	0.9543	0.96244	0.026314502	0.9377	0.9418	0.9543	0.9784	1	rs8176719
rs8176645	SAS	5	0.9609	0.96254	0.030580271	0.9166	0.9583	0.9609	0.9769	1	rs8176719
rs8176693	SAS	5	0.4382	0.44662	0.059170829	0.363	0.4269	0.4382	0.4901	0.5149	rs8176719
rs8176704	SAS	5	0.0267	0.04672	0.039630191	0.0126	0.0227	0.0267	0.0625	0.1091	rs8176719
rs8176719	SAS	5	1	1	0	1	1	1	1	1	rs8176719
rs7853989	AFR	7	1	0.949	0.06867576	0.8416	0.9007	1	1	1	rs8176746
rs8176672	AFR	7	0.5039	0.5648	0.203928648	0.3082	0.41405	0.5039	0.74745	0.8185	rs8176746
rs8176720	AFR	6	0.20585	0.200366667	0.033993333	0.142	0.19055	0.20585	0.21965	0.2388	rs8176746
rs8176722	AFR	6	0.76605	0.760366667	0.116332053	0.5702	0.715675	0.76605	0.84455	0.8903	rs8176746
rs8176741	AFR	8	1	0.9899	0.015845775	0.9639	0.983475	1	1	1	rs8176746
rs8176743	AFR	7	1	0.989985714	0.017113389	0.9639	0.983	1	1	1	rs8176746
rs8176746	AFR	5	1	1	0	1	1	1	1	1	rs8176746
rs8176747	AFR	5	1	1	0	1	1	1	1	1	rs8176746
rs8176749	AFR	7	1	1	0	1	1	1	1	1	rs8176746
rs7853989	AMR	4	0.7054	0.7017	0.17386351	0.4946	0.6056	0.7054	0.8015	0.9014	rs8176746
rs8176672	AMR	4	1	0.9621	0.0758	0.8484	0.9621	1	1	1	rs8176746
rs8176720	AMR	4	0.06925	0.06905	0.040871547	0.0222	0.043875	0.06925	0.094425	0.1155	rs8176746
rs8176722	AMR	4	0.6813	0.65635	0.119601937	0.4946	0.6056	0.6813	0.73205	0.7682	rs8176746
rs8176741	AMR	4	1	1	0	1	1	1	1	1	rs8176746
rs8176743	AMR	4	1	1	0	1	1	1	1	1	rs8176746
rs8176746	AMR	4	1	1	0	1	1	1	1	1	rs8176746
rs8176747	AMR	5	1	1	0	1	1	1	1	1	rs8176746
rs8176749	AMR	2	1	1	0	1	1	1	1	1	rs8176746
rs7853989	EAS	5	1	0.99372	0.014042507	0.9686	1	1	1	1	rs8176746
rs8176672	EAS	5	0.9681	0.9521	0.054680252	0.8754	0.917	0.9681	1	1	rs8176746
rs8176720	EAS	5	0.2414	0.25716	0.056935165	0.2017	0.2194	0.2414	0.2779	0.3454	rs8176746
rs8176722	EAS	6	1	0.993716667	0.012560003	0.9686	0.995275	1	1	1	rs8176746
rs8176741	EAS	4	1	0.99215	0.0157	0.9686	0.99215	1	1	1	rs8176746
rs8176743	EAS	3	1	0.989533333	0.018128798	0.9686	0.9843	1	1	1	rs8176746
rs8176746	EAS	6	1	1	0	1	1	1	1	1	rs8176746
rs8176747	EAS	6	1	1	0	1	1	1	1	1	rs8176746
rs8176749	EAS	6	1	0.9936	0.0128	0.968	0.9952	1	1	1	rs8176746
rs7853989	EUR	5	0.6832	0.7073	0.171775187	0.474	0.6433	0.6832	0.8077	0.9283	rs8176746
rs8176672	EUR	5	1	1	0	1	1	1	1	1	rs8176746
rs8176720	EUR	5	0.1503	0.18896	0.118887796	0.1007	0.1361	0.1503	0.1599	0.3978	rs8176746
rs8176722	EUR	5	0.6832	0.6732	0.122775954	0.474	0.679	0.6832	0.7221	0.8077	rs8176746
rs8176741	EUR	5	1	1	0	1	1	1	1	1	rs8176746
rs8176743	EUR	6	1	1	0	1	1	1	1	1	rs8176746
rs8176746	EUR	5	1	1	0	1	1	1	1	1	rs8176746
rs8176747	EUR	5	1	1	0	1	1	1	1	1	rs8176746
rs8176749	EUR	4	1	1	0	1	1	1	1	1	rs8176746
rs7853989	SAS	5	0.9477	0.95632	0.029394591	0.9243	0.9399	0.9477	0.9697	1	rs8176746
rs8176672	SAS	5	0.9692	0.96004	0.016404512	0.9386	0.9462	0.9692	0.9728	0.9734	rs8176746
rs8176720	SAS	5	0.363	0.35444	0.083233064	0.2255	0.3328	0.363	0.4103	0.4406	rs8176746
rs8176722	SAS	5	0.9388	0.92394	0.065215819	0.8203	0.9207	0.9388	0.9399	1	rs8176746
rs8176741	SAS	5	1	1	0	1	1	1	1	1	rs8176746
rs8176743	SAS	5	1	1	0	1	1	1	1	1	rs8176746
rs8176746	SAS	5	1	1	0	1	1	1	1	1	rs8176746
rs8176747	SAS	5	1	1	0	1	1	1	1	1	rs8176746
rs8176749	SAS	6	1	1	0	1	1	1	1	1	rs8176746
Descriptive statistics for r� values between tag SNP and functional variant across 1000 Genomes Project-defined superpopulations are provided.
